# SARS-CoV-2 surveillance in Italy through phylogenomic inferences based on Hamming distances derived from functional annotations of SNPs, MNPs and InDels

**DOI:** 10.1101/2021.05.25.21257370

**Authors:** Adriano Di Pasquale, Nicolas Radomski, Iolanda Mangone, Paolo Calistri, Alessio Lorusso, Cesare Cammà

## Abstract

**Background:** Faced to the ongoing global pandemic of coronavirus disease, the ‘National Reference Centre for Whole Genome Sequencing of microbial pathogens: database and bioinformatic analysis’ (GENPAT) formally established at the ‘Istituto Zooprofilattico Sperimentale dell’Abruzzo e del Molise’ (IZSAM) in Teramo (Italy) supports the genomic surveillance of the SARS-CoV-2. In a context of SARS-CoV-2 surveillance needed proper and fast assessment of epidemiological clusters from large amount of samples, the present manuscript proposes a workflow for identifying accurately the PANGOLIN lineages of SARS-CoV-2 samples and building of discriminant minimum spanning trees (MST) bypassing the usual time consuming phylogenomic inferences based on multiple sequence alignment (MSA) and substitution model.

**Results:** GENPAT constituted two collections of SARS-CoV-2 samples. The samples of the first collection were isolated by IZSAM in the Abruzzo region (Italy), then shotgun sequenced and analyzed in GENPAT (n = 1 592), while those of the second collection were isolated from several Italian provinces and retrieved from the reference Global Initiative on Sharing All Influenza Data (GISAID) (n = 17 201). The main outcomes of the present study showed that (i) GENPAT and GISAID identified identical PANGOLIN lineages, (ii) the PANGOLIN lineages B.1.177 (i.e. historical in Italy) and B.1.1.7 (i.e. ‘UK variant’) are major concerns today in several Italian provinces, and the new MST-based method (iii) clusters most of the PANGOLIN lineages together, (iv) with a higher dicriminatory power than PANGOLIN, (v) and faster that the usual phylogenomic methods based on MSA and substitution model.

**Conclusions:** The shotgun sequencing efforts of Italian provinces, combined to a structured national system of metagenomics data management, provided support for surveillance SARS-CoV-2 in Italy. We recommend to infer phylogenomic relationships of SARS-CoV-2 variants through an accurate, discriminant and fast MST-based method bypassing the usual time consuming steps related to MSA and substitution model-based phylogenomic inference.
