## Additional file 3 for "SARS-CoV-2 surveillance in Italy through phylogenomic inferences based on Hamming distances derived from functional annotations of SNPs, MNPs and InDels": SARS-CoV-2-Hamming-Additional-file-3-20210518.csv

	ANCONA	AOSTA	BARI	BOLOGNA	CAGLIARI	CAMPOBASSO	CATANZARO	CHIETI	FIRENZE	GENOVA	L'AQUILA	MILANO	NAPOLI	PALERMO	PERUGIA	PESCARA	POTENZA	RIETI	RIMINI	ROMA	TERAMO	TORINO	TRENTO	TRIESTE	VENEZIA
A	0	0	0	0	0	0	0	0	0	0	0	4	4	16	0	0	0	0	0	0	0	0	1	0	2
A.19	0	0	0	0	0	0	0	0	0	0	0	0	3	0	0	0	0	0	0	0	0	0	0	0	0
A.2	0	0	0	0	0	0	0	0	0	0	0	1	0	0	0	0	0	0	0	0	0	0	0	0	0
A.2.5	0	0	0	0	0	0	0	0	0	0	0	0	56	0	0	0	0	0	0	0	0	0	0	0	0
A.21	0	0	0	0	0	0	0	0	0	0	0	0	3	0	0	0	0	0	0	0	0	0	0	0	14
A.23.1	0	0	0	0	0	0	0	0	0	0	0	1	0	0	0	0	0	0	0	0	0	0	0	0	0
A.28	0	0	2	1	0	0	0	0	0	0	0	0	0	0	0	0	0	0	0	1	0	0	0	0	0
AA.1	0	0	0	0	0	0	0	0	0	0	0	0	5	0	0	0	0	0	0	0	0	0	0	0	0
AD.2	0	0	0	0	0	0	0	0	0	0	0	0	6	0	0	0	0	0	0	0	0	0	0	1	0
AH.3	0	0	0	0	0	0	0	0	0	0	0	0	0	0	0	0	0	0	0	0	0	0	0	0	2
B	0	0	0	0	0	0	0	0	0	0	0	4	11	2	0	0	0	0	0	8	0	0	1	1	232
B.1	15	0	25	1	18	1	0	12	34	0	8	273	359	3	6	2	2	0	0	17	7	10	10	20	326
B.1.1	0	3	56	1	13	1	1	4	14	0	19	143	171	1	3	8	6	0	0	49	50	0	9	1	140
B.1.1.1	0	0	0	1	0	0	0	5	0	0	2	6	12	0	0	0	0	0	0	0	0	12	0	1	32
B.1.1.10	0	0	0	0	0	0	0	0	0	0	0	0	0	0	0	0	0	0	0	0	0	0	0	0	2
B.1.1.134	0	0	0	0	0	0	0	0	0	0	0	0	2	0	0	0	0	0	0	0	0	0	0	0	0
B.1.1.136	0	0	0	0	0	0	0	0	0	0	0	0	0	0	0	0	0	0	0	0	0	0	0	0	2
B.1.1.161	0	0	0	0	0	0	0	0	0	0	0	8	0	0	0	0	0	0	0	0	0	0	0	0	2
B.1.1.174	0	0	0	0	0	0	0	0	0	0	0	0	0	0	0	0	0	0	0	2	0	0	0	0	0
B.1.1.187	0	0	0	0	0	0	0	0	0	0	0	0	88	0	0	0	0	0	0	0	0	0	0	0	0
B.1.1.189	0	0	0	0	0	0	0	0	0	0	1	0	0	0	0	0	0	0	0	0	0	0	0	0	0
B.1.1.198	0	0	0	0	0	0	0	0	0	0	0	0	3	0	0	0	0	0	0	0	0	0	0	0	0
B.1.1.202	0	0	0	0	0	0	0	0	0	0	0	0	0	0	0	0	0	0	0	11	0	0	0	0	0
B.1.1.204	0	0	1	0	0	0	0	0	0	0	0	0	0	0	0	0	0	0	0	0	0	0	0	0	2
B.1.1.208	0	0	0	0	0	0	0	1	0	0	0	0	0	0	0	0	0	0	0	0	0	0	0	0	0
B.1.1.211	0	0	0	0	0	0	0	0	0	0	1	0	0	0	0	0	0	0	0	0	3	0	0	0	0
B.1.1.217	0	0	0	0	0	0	0	0	0	0	0	0	0	0	0	0	0	0	0	0	0	0	0	0	6
B.1.1.218	0	0	0	0	0	0	0	0	0	0	0	0	2	0	0	0	0	0	0	0	0	0	0	0	0
B.1.1.220	0	0	2	0	0	0	0	0	0	0	0	1	0	0	0	0	0	0	0	0	0	0	0	1	0
B.1.1.229	0	0	61	0	0	0	0	0	0	0	0	0	91	0	0	0	3	0	0	0	6	0	0	0	0
B.1.1.241	0	0	0	0	0	0	0	0	0	0	0	0	1	0	0	0	0	0	0	0	0	0	0	0	4
B.1.1.25	0	0	2	0	0	0	0	0	0	0	0	0	1	0	0	0	0	0	0	17	0	0	0	0	0
B.1.1.265	0	0	0	0	0	0	0	0	0	0	0	1	0	0	0	0	0	0	0	0	0	0	0	0	0
B.1.1.266	0	0	0	0	0	0	0	0	0	0	0	0	0	0	0	0	0	0	0	0	0	0	0	0	4
B.1.1.277	0	0	9	0	0	0	0	0	0	0	0	0	0	0	0	0	1	0	0	2	0	0	0	0	2
B.1.1.28	0	0	0	0	0	0	0	0	0	0	0	0	6	0	0	0	0	0	0	0	0	0	0	1	0
B.1.1.29	0	0	0	0	0	0	0	7	0	0	0	0	0	0	0	0	0	0	0	0	0	0	0	0	0
B.1.1.294	0	0	0	0	0	0	0	0	0	0	0	0	0	0	0	0	0	0	0	0	0	0	0	0	4
B.1.1.305	0	0	5	0	0	0	0	0	0	0	0	0	2	0	0	0	0	0	0	0	2	0	0	0	0
B.1.1.318	0	0	0	1	0	0	0	0	0	0	0	0	0	0	0	0	0	0	0	0	0	0	0	0	0
B.1.1.323	0	0	0	0	0	0	0	0	0	0	0	0	0	0	0	0	0	0	0	0	0	0	0	0	2
B.1.1.33	0	0	1	0	0	0	0	0	0	0	0	0	0	0	0	0	0	0	0	0	0	0	0	0	6
B.1.1.351	0	0	0	1	0	0	0	0	0	0	0	0	5	0	0	0	0	0	0	0	0	0	1	0	0
B.1.1.355	0	0	0	0	0	0	0	0	0	0	0	0	1	0	0	0	0	0	0	0	0	0	0	0	0
B.1.1.371	0	0	0	0	0	0	0	0	0	0	0	0	1	0	0	0	0	0	0	0	0	0	0	0	0
B.1.1.372	0	0	0	0	0	0	0	0	2	0	0	1	3	0	0	0	0	0	0	0	0	0	0	0	0
B.1.1.39	0	0	3	0	0	0	0	0	0	0	0	1	3	0	0	0	0	0	0	1	1	0	3	0	0
B.1.1.400	0	0	0	0	0	0	0	0	0	0	0	0	0	0	0	0	0	0	0	0	0	0	0	0	2
B.1.1.406	0	0	0	0	0	0	0	0	0	0	0	0	1	0	0	0	0	0	0	0	0	0	0	0	0
B.1.1.420	0	0	0	0	1	0	0	20	1	0	0	0	24	1	0	0	0	0	0	1	5	0	0	0	0
B.1.1.44	0	0	0	0	0	0	0	8	0	0	0	0	0	0	0	0	0	0	0	0	0	0	0	0	0
B.1.1.47	0	0	0	0	0	0	0	0	0	0	0	0	0	0	0	0	0	0	0	0	0	0	0	1	0
B.1.1.61	0	0	0	0	0	0	1	0	0	0	0	7	0	0	0	0	0	0	0	0	0	0	0	0	0
B.1.1.7	2	0	247	197	197	18	22	517	21	39	183	15	4184	36	182	38	16	0	0	99	271	18	409	48	51
B.1.1.70	0	0	0	0	0	0	0	0	0	0	0	0	2	0	1	0	0	0	0	0	0	0	0	6	6
B.1.1.71	0	0	0	0	0	0	0	0	0	0	0	5	0	0	0	0	0	0	0	0	1	0	0	0	0
B.1.1.74	0	0	0	0	0	0	0	1	0	0	0	0	0	0	0	0	0	0	0	0	0	0	0	0	0
B.1.105	0	0	0	0	0	0	0	0	0	0	0	2	1	0	0	0	0	0	0	0	0	0	0	0	0
B.1.111	0	0	0	0	0	0	0	0	0	0	0	0	1	0	0	0	0	0	0	0	0	0	0	0	0
B.1.127	0	0	0	0	0	0	0	0	0	0	0	0	2	0	0	0	0	0	0	0	0	0	0	0	0
B.1.153	0	0	0	0	0	0	0	0	0	0	0	4	1	1	0	0	0	0	0	0	0	0	1	0	0
B.1.160	0	0	18	1	0	0	2	6	0	0	3	1	450	0	20	0	2	0	0	10	7	2	21	2	76
B.1.160.15	0	0	0	0	0	0	0	0	0	0	0	0	0	0	0	0	0	0	0	0	0	0	1	0	0
B.1.160.26	0	0	0	0	0	0	0	0	0	0	0	0	0	0	0	0	0	0	0	0	0	0	1	0	0
B.1.160.28	0	0	0	0	0	0	0	0	0	0	0	0	2	0	0	0	0	0	0	0	0	0	0	0	0
B.1.160.30	0	0	0	0	0	0	0	0	0	0	0	0	1	0	0	0	0	0	0	0	0	0	0	0	0
B.1.160.7	0	0	0	0	0	0	0	0	0	0	0	0	0	0	0	0	0	0	0	0	0	0	0	0	2
B.1.177	0	0	103	18	7	2	2	83	0	0	87	19	2073	0	27	6	12	1	1	128	138	13	87	37	243
B.1.177.10	0	0	0	0	0	0	0	0	0	0	0	0	30	0	0	0	0	0	0	0	1	0	0	0	2
B.1.177.11	0	0	0	0	0	0	0	0	0	0	0	0	0	0	0	0	0	0	0	0	0	0	1	0	0
B.1.177.12	0	0	0	0	0	0	0	0	0	0	0	0	0	0	0	0	0	0	0	1	0	0	0	0	0
B.1.177.15	0	0	0	0	0	0	0	0	0	0	0	0	2	0	0	0	0	0	0	1	0	0	0	0	0
B.1.177.16	0	0	0	0	0	0	0	0	0	0	0	0	0	0	0	0	0	0	0	1	2	0	0	0	0
B.1.177.17	0	0	0	0	0	0	0	0	0	0	0	0	1	0	0	0	0	0	0	0	0	0	0	0	0
B.1.177.21	0	0	0	0	0	0	0	0	0	0	0	0	1	0	0	0	0	0	0	0	0	0	0	0	0
B.1.177.28	0	0	0	0	0	0	0	0	0	0	0	0	1	0	0	0	0	0	0	2	0	0	0	0	0
B.1.177.29	0	0	0	0	0	0	0	0	0	0	0	0	19	0	0	0	0	0	0	0	0	0	2	0	0
B.1.177.3	0	0	0	0	1	0	0	0	0	0	0	0	0	0	0	0	0	0	0	0	0	0	0	0	0
B.1.177.31	0	0	0	0	0	0	0	0	0	0	0	0	3	0	0	0	0	0	0	0	0	0	0	0	0
B.1.177.32	0	0	0	0	0	0	0	0	0	0	0	0	0	0	0	0	0	0	0	0	0	0	0	0	4
B.1.177.33	0	0	14	0	0	0	0	0	0	0	0	0	377	0	0	0	4	0	0	6	0	0	0	0	2
B.1.177.4	0	0	0	0	0	0	0	0	0	0	0	1	10	0	0	0	0	0	0	0	0	0	1	0	0
B.1.177.44	0	0	0	0	4	0	0	0	0	0	0	0	74	1	0	0	0	0	0	0	0	0	0	0	4
B.1.177.50	0	0	0	0	3	0	0	0	0	0	0	0	21	0	0	0	0	0	0	0	0	0	0	0	2
B.1.177.51	0	0	2	5	4	0	0	0	0	1	0	0	3	0	0	0	1	0	0	1	0	0	1	1	16
B.1.177.52	0	0	0	0	0	0	0	0	0	0	0	0	12	0	0	0	0	0	0	0	0	0	0	1	2
B.1.177.53	0	0	0	0	0	0	0	0	0	0	0	0	99	0	0	0	1	0	0	1	0	0	0	0	10
B.1.177.55	0	0	0	0	0	0	0	0	0	0	0	0	7	0	0	0	0	0	0	1	0	0	0	0	0
B.1.177.57	0	0	0	0	0	0	0	0	0	0	0	0	1	0	0	0	0	0	0	0	0	0	0	0	0
B.1.177.6	0	0	0	0	0	0	0	0	0	0	1	0	0	0	0	0	0	0	0	0	0	0	0	0	0
B.1.177.60	0	0	1	0	0	0	0	0	0	0	0	0	0	0	0	0	0	0	0	0	0	0	0	0	0
B.1.177.69	0	0	0	0	0	0	0	0	0	0	0	0	16	0	0	0	0	0	0	0	0	0	0	0	0
B.1.177.7	0	0	0	0	0	0	0	0	0	0	0	0	1	0	0	0	0	0	0	0	1	0	0	0	2
B.1.177.72	0	0	0	0	0	0	0	0	0	0	0	0	1	0	0	0	0	0	0	0	0	0	0	0	0
B.1.177.73	0	0	0	0	0	0	0	0	0	0	0	0	1	0	0	0	0	0	0	0	0	0	0	1	0
B.1.177.75	0	0	85	1	14	0	1	1	1	0	0	0	321	33	1	0	21	0	0	7	0	2	0	1	6
B.1.177.77	0	0	0	0	0	0	0	0	0	0	0	0	1	0	0	0	0	0	0	1	0	0	0	0	0
B.1.177.79	0	0	0	0	0	0	0	0	0	0	0	0	1	0	0	0	0	0	0	0	0	0	0	0	0
B.1.177.8	0	0	0	0	0	0	0	44	0	0	0	0	0	0	0	0	0	0	0	0	1	0	0	0	0
B.1.177.81	0	0	1	0	0	0	0	0	0	0	0	0	14	0	0	0	0	0	0	4	0	0	0	0	0
B.1.177.82	0	0	0	0	0	0	0	0	0	0	0	0	1	0	0	0	0	0	0	0	0	0	0	0	0
B.1.177.83	0	0	17	0	14	1	0	1	0	0	0	0	253	0	3	0	3	0	0	9	5	0	1	0	8
B.1.177.84	0	0	0	0	0	0	0	0	0	0	0	0	0	0	0	0	0	0	0	0	0	0	0	0	2
B.1.177.86	0	0	0	0	0	0	0	0	0	0	0	0	2	0	0	0	0	0	0	0	0	0	0	0	0
B.1.177.87	0	0	1	0	0	0	0	0	0	0	0	0	2	0	0	0	0	0	0	0	0	0	1	0	0
B.1.179	0	0	0	0	0	0	0	0	0	0	0	0	0	0	0	0	2	0	0	0	0	0	0	0	0
B.1.2	0	0	0	0	0	0	0	0	0	0	0	0	1	0	0	0	0	0	0	0	0	0	0	0	0
B.1.221	0	0	1	2	0	0	0	0	0	0	1	0	46	0	0	0	0	0	0	3	0	0	1	2	16
B.1.221.1	0	0	0	0	0	0	0	0	0	0	0	0	1	0	0	0	0	0	0	0	0	0	0	0	0
B.1.222	0	0	0	0	0	0	0	0	0	0	0	1	4	0	0	0	0	0	0	0	0	0	0	0	0
B.1.225	0	0	0	0	0	0	0	0	0	0	0	0	0	0	0	0	0	0	0	0	0	0	0	0	2
B.1.234	0	0	0	0	0	0	0	0	0	0	0	0	2	0	0	0	0	0	0	0	0	0	0	0	0
B.1.235	0	0	0	0	0	0	0	0	0	0	1	0	0	0	0	0	0	0	0	0	0	0	0	0	0
B.1.236	0	0	1	0	0	0	0	0	0	0	0	0	409	0	0	0	0	0	0	1	0	0	0	0	0
B.1.240	0	0	0	0	0	0	0	0	0	0	0	0	1	0	0	0	0	0	0	0	0	0	0	0	0
B.1.258	0	0	6	13	0	0	0	8	3	0	0	0	103	0	0	0	0	0	0	8	0	0	54	4	20
B.1.258.11	0	0	0	0	0	0	0	0	0	0	0	0	1	0	0	0	0	0	0	0	0	0	0	0	0
B.1.258.14	0	0	6	0	0	0	0	0	0	0	0	0	339	0	0	0	2	0	0	0	6	0	0	0	0
B.1.258.17	0	0	0	0	0	0	0	0	0	0	1	0	1	0	0	0	0	0	0	12	0	0	0	14	8
B.1.258.24	0	0	0	0	0	0	0	0	0	0	0	0	0	0	0	0	0	0	0	0	0	0	0	29	0
B.1.258.3	0	0	0	0	0	0	0	0	0	0	0	0	0	0	0	0	0	0	0	0	0	1	0	0	0
B.1.258.7	0	0	0	0	0	0	0	0	0	0	0	0	0	0	0	0	0	0	0	2	0	0	0	0	0
B.1.276	0	0	0	0	0	0	0	0	0	0	0	1	0	0	0	0	0	0	0	0	0	0	0	0	0
B.1.311	0	0	0	0	0	0	0	0	0	0	0	0	1	0	0	0	0	0	0	0	0	0	0	0	0
B.1.351	0	0	0	1	13	0	0	0	2	0	0	4	0	3	0	0	0	0	0	0	0	0	17	0	0
B.1.356	0	0	0	0	0	0	0	0	0	0	0	0	0	0	0	0	0	0	0	1	0	0	0	0	0
B.1.36	0	0	1	0	0	0	0	0	0	0	0	0	1	0	0	0	0	0	0	0	0	0	0	0	0
B.1.36.1	0	0	0	0	0	0	0	0	0	0	0	0	1	0	0	0	0	0	0	0	0	0	0	0	0
B.1.36.10	0	0	0	0	0	0	0	0	0	0	0	2	1	0	0	0	0	0	0	0	0	0	1	0	2
B.1.36.16	0	0	0	0	0	0	0	0	0	0	0	0	1	0	0	0	0	0	0	0	0	0	0	0	0
B.1.36.8	0	0	0	0	0	0	0	0	0	0	0	0	1	0	0	0	0	0	0	0	0	0	0	0	0
B.1.361	0	0	0	0	0	0	0	0	0	0	0	0	1	0	0	0	0	0	0	0	0	0	0	0	0
B.1.367	0	0	2	0	1	0	0	0	0	0	0	0	71	0	0	0	0	0	0	0	0	0	0	0	8
B.1.380	0	0	0	0	0	0	0	0	0	0	0	1	0	0	0	0	0	0	0	0	0	0	0	0	0
B.1.382	0	0	0	0	0	0	0	0	0	0	0	0	1	0	0	0	0	0	0	0	0	0	0	0	0
B.1.383	0	0	0	0	0	0	0	0	0	0	0	0	1	0	0	0	0	0	0	0	0	0	0	0	0
B.1.384	0	0	0	0	1	0	0	0	0	0	0	0	0	0	0	0	0	0	0	0	0	0	0	0	0
B.1.389	0	0	0	0	0	0	0	0	0	0	0	0	6	0	0	0	0	0	0	3	0	0	0	0	0
B.1.416	0	0	13	0	0	0	0	0	0	0	0	0	31	0	0	0	1	0	0	1	0	0	0	0	0
B.1.427	0	0	0	0	0	0	0	0	0	0	0	0	1	0	0	0	0	0	0	0	0	0	0	0	0
B.1.428.2	0	0	0	0	0	0	0	0	0	0	0	0	0	0	0	0	0	0	0	0	0	0	0	0	2
B.1.462	0	0	0	0	0	0	0	0	0	0	0	0	1	0	0	0	0	0	0	1	0	0	0	0	0
B.1.469	0	0	0	0	0	0	0	0	0	0	0	0	4	0	0	0	0	0	0	0	0	0	0	0	0
B.1.5	0	0	0	0	0	0	0	9	0	0	2	0	0	0	0	4	0	0	0	0	2	0	0	0	0
B.1.515	0	0	0	0	0	0	0	0	0	0	0	1	1	0	0	0	0	0	0	0	0	0	0	0	0
B.1.517	0	0	0	0	0	0	0	0	0	0	0	1	0	0	0	0	0	0	0	0	0	0	0	0	0
B.1.525	0	0	0	9	0	0	0	0	0	0	0	3	20	5	0	0	0	0	0	7	3	2	21	0	2
B.1.527	0	0	0	0	0	0	0	0	0	0	0	0	8	0	0	0	0	0	0	0	0	0	0	0	2
B.1.533	0	0	0	0	0	0	0	0	0	0	0	0	1	0	0	0	0	0	0	0	0	0	0	0	0
B.1.551	0	0	0	0	0	0	0	0	0	0	0	0	1	0	0	0	0	0	0	0	0	0	0	0	0
B.1.575	0	0	0	0	0	0	0	0	0	0	0	0	0	0	0	0	0	0	0	1	0	0	1	0	0
B.1.596	0	0	0	0	0	0	0	0	0	0	0	0	1	0	0	0	0	0	0	0	0	0	0	0	0
B.1.597	0	0	0	0	0	0	0	0	0	0	0	0	0	0	0	0	0	0	0	0	0	0	1	0	0
B.1.610	0	0	0	0	0	1	0	0	0	0	0	7	3	0	0	0	0	0	0	2	0	1	0	0	12
B.1.612	0	0	0	0	0	0	0	0	0	0	0	0	1	0	0	0	0	0	0	0	0	0	0	0	0
B.1.69	0	0	0	0	0	0	0	0	0	0	0	0	4	0	0	0	0	0	0	0	0	0	0	0	0
B.1.76	0	0	0	0	0	0	0	0	1	0	0	0	0	0	0	0	0	0	0	0	0	0	0	0	0
B.1.8	0	0	0	0	0	0	0	0	0	0	0	1	0	0	0	0	0	0	0	0	0	0	0	0	0
B.1.91	0	0	0	0	0	0	0	0	0	0	0	9	4	0	0	0	0	0	0	0	0	0	0	0	2
B.1.94	0	0	0	0	0	0	0	0	0	0	0	0	1	0	0	0	0	0	0	0	0	0	0	0	0
B.28	0	0	0	0	0	0	0	0	0	0	0	0	0	0	0	0	0	0	0	0	0	0	0	0	8
B.40	0	0	0	0	0	0	0	0	0	0	0	0	0	0	0	0	0	0	0	0	0	0	0	0	2
C.1	0	0	0	0	0	0	0	0	0	0	0	0	1	0	0	0	0	0	0	0	0	0	0	0	0
C.11	0	0	1	0	0	0	0	0	0	0	0	0	0	0	0	0	2	0	0	0	0	2	0	0	0
C.16	0	0	0	0	2	0	0	0	0	0	0	0	0	0	0	0	0	0	0	0	0	0	0	0	0
C.18	0	0	4	0	0	0	0	0	0	0	0	0	308	0	0	0	0	0	0	0	0	0	0	3	8
C.30	0	0	0	0	0	0	0	0	0	0	0	0	2	0	0	0	0	0	0	0	0	0	0	0	0
C.35	0	0	1	0	0	0	0	0	0	0	0	0	5	0	0	0	0	0	0	1	0	0	0	1	0
C.36	0	0	0	0	0	0	1	0	0	0	0	0	1	0	0	0	0	0	0	0	0	0	1	0	0
C.8	0	0	0	0	0	0	0	0	0	0	0	0	1	0	0	0	0	0	0	0	0	0	0	0	0
L.3	0	0	0	0	0	0	0	0	0	0	0	0	0	0	0	0	0	0	0	0	0	0	0	0	2
N.5	0	0	0	1	0	0	0	0	0	0	0	0	0	0	0	0	0	0	0	0	0	0	0	0	0
P.1	0	0	0	26	7	2	0	4	13	0	16	3	111	1	89	0	0	0	0	30	1	0	0	0	4
P.2	0	0	0	0	0	0	0	0	0	0	0	0	0	0	0	0	0	0	0	0	0	0	0	1	2
R.1	0	0	0	0	0	0	0	0	0	0	0	0	0	0	0	0	0	0	0	1	0	0	0	0	0
W.4	0	0	0	0	0	0	0	0	0	0	0	0	13	0	0	0	0	0	0	0	0	0	0	0	0
